# Drug Repositioning by Merging Active Subnetworks Validated in Cancer and COVID-19

**DOI:** 10.1101/2021.05.13.21257140

**Authors:** M. Lucchetta, M. Pellegrini

## Abstract

Computational Drug Repositioning aims at ranking and selecting existing drugs for use in novel diseases or existing diseases for which these drugs were not originally designed. Using vast amounts of available omic data in digital form within an *in silico* screening has the potential for speeding up considerably the shortlisting of promising candidates in response to outbreaks of diseases such as COVID-19 for which no satisfactory cure has yet been found. We describe DrugMerge as a methodology for preclinical computational drug repositioning based on merging multiple drug rankings obtained with an ensemble of Disease Active Subnetwork construction algorithms. DrugMerge uses differential transcriptomic data from cell lines/tissues of patients affected by the disease and differential transcriptomic data from drug perturbation assays, in the context of a large gene co-expression network. Experiments with four benchmark diseases (Asthma, Rheumatoid Arthritis, Prostate Cancer, and Colorectal Cancer) demonstrate that our method detects in first position drugs in clinical use for the specified disease, in all four cases. Our method is competitive with the state-of-the-art tools such as CMAP (Connectivity Map). Application of DrugMerge to COVID-19 data found rankings with many drugs currently in clinical trials for COVID-19 in top positions, thus showing that DrugMerge is able to mimic human expert judgment.
