## Supplementary_Tables for "Drug Repositioning by Merging Active Subnetworks Validated in Cancer and COVID-19": Drug-lists-final-2021-04-16-S7.xlsx

### Sheet: Asthma
Drug	rhr contribution	TTD entry	weight	filter	drug data	configuration
prednisolone	1	Yes
deferasirox
captopril
rosiglitazone
valproic_acid
doxorubicin
dexamethasone
letrozole
celecoxib
tamoxifen
estradiol
cyclophosphamide
decitabine
imatinib
probucol
isotretinoin
			score	nofda	GEO	('asth', 'cpd05j08', 'GEO', 'filter')

### Sheet: Rheumatoid Arthritis
Drug	rhr contribution	TTD entry	weight	filter	drug data	configuration
dexamethasone	1	Yes
rosiglitazone
pioglitazone
estradiol
imatinib	0.2	Yes
captopril
vitamin_c
methylprednisolone	0.125	Yes
baclofen
deferasirox
decitabine
sirolimus
hydrocortisone
cisplatin
paclitaxel
amoxicillin
niacin
ethinyl_estradiol
zinc_acetate
prednisolone	0.05	Yes
			score	fdaonly	GEO	('arth', 'cpd05j08', 'GEO', 'filter')('arth', 'MD', 'GEO', 'filter')

### Sheet: Prostate cancer
Drug	rhr contribution	TTD entry	weight	filter	drug data	configuration
mitoxantrone	1	Yes
erlotinib
dasatinib	0.333	Yes
sorafenib
lapatinib
sirolimus
sutent
azacitidine
sunitinib
everolimus
imatinib
decitabine	0.0833	Yes
gemcitabine
menadione	0.0714	Yes
doxorubicin_hydrochloride	0.0666	Yes
cyclosporine
epirubicin_hydrochloride
auranofin
imodium
mitomycin_c
			pvalue	nofda	L1000	('prc', 'L1000updown', MD)('prc', 'L1000updown', KPM)('prc', 'L1000updown', c&pd7j8)('prc', 'L1000updown', clustEx)

### Sheet: Colorectal cancer
Drug	rhr contribution	TTD entry	weight	filter	drug data	configuration
erlotinib	1	Yes
mitoxantrone
lapatinib	0.333	Yes
sorafenib
sutent
dasatinib
sirolimus
azacitidine
imatinib
tamoxifen_citrate
doxorubicin_hydrochloride
sunitinib	0.0833	Yes
epirubicin_hydrochloride
doxorubicin
everolimus
thiotepa
naltrexone_hydrochloride
digoxin
itavastatin_ca
dactinomycin
			score	fdaonly	L1000	('crc', 'MD', 'L1000', 'filter')('crc', 'cpd07j08', 'L1000', 'filter')

### Sheet: Covid19 nofda
Drug	rhr contribution	trials.gov entry	weight	filter	drug data	configuration
sirolimus	1	yes
lapatinib
dasatinib
mitoxantrone
erlotinib
everolimus
sutent
azacitidine
sorafenib
sunitinib
decitabine	0.0909091	yes
clomid
mebendazole
digoxin
tamoxifen_citrate	0.0666667	yes
simvastatin	0.0625	yes
imatinib	0.0588235	yes
floxuridine
cyproheptadine_hydrochloride
meloxicam_sodium
menadione
rosuvastatin_calcium
fluvastatin
tretinoin	0.0416667	yes
mefloquine	0.04
amiodarone_hydrochloride	0.0384615	yes
artesunate	0.037037	yes
hydrocortisone_acetate	0.0357143	yes
itraconazole
chlorpromazine	0.0333333	yes
doxorubicin
5_fluorouracil
cyclosporine	0.030303	yes
isotretinoin	0.0294118	yes
chlorhexidine
auranofin
paclitaxel
vinblastine_sulfate
halcinonide
doxorubicin_hydrochloride
vincristine_sulfate
lovastatin
praziquantel
prednisolone	0.0227273	yes
budesonide	0.0222222	yes
clozapine
mycophenolic_acid
flunisolide
tolazamide
bisacodyl
reserpine
perphenazine
brompheniramine_maleate
gemcitabine
evista
podofilox
norgestrel
exemestane
toremifene
clopidogrel	0.0166667	yes
atorvastatin	0.0163934	yes
albendazole
triamcinolone
losartan_potassium	0.015625	yes
mitomycin_c
pimozide
amcinonide
carvedilol
duloxetine_hydrochloride
telmisartan	0.0142857	yes
betamethasone
quetiapine
ivermectin	0.0136986	yes
daunorubicin
hydrocortisone_valerate
protriptyline_hydrochloride
prednisolone_acetate
naltrexone_hydrochloride	0.0128205
dienestrol
glimepiride
fluocinolone_acetonide
epirubicin_hydrochloride
taxol
paroxetine_hydrochloride
sertraline_hydrochloride
methyltestosterone
flecainide_acetate
guanabenz_acetate
daunorubicin_hydrochloride
alprazolam
oxiconazole
probucol
idarubicin_hcl
cilostazol
amlodipine_besylate
retinoic_acid	0.0104167	yes
beclomethasone
mercaptopurine
zileuton
ethinyl_estradiol
fulvestrant
docetaxel
triamcinolone_diacetate
zafirlukast
calcitriol
nefazodone_hydrochloride
medroxyprogesterone
dexamethasone	0.00925926	yes
testosterone
dactinomycin
prednicarbate
ketorolac_tromethamine
mitotane
donepezil_hydrochloride
imodium
clofarabine
benazepril_hydrochloride
fluocinonide
oxprenolol_hydrochloride
vincristine
thioridazine_hydrochloride
flucytosine
liothyronine
			pvalue	nofda	L1000	('balf', 'L1000updown', KPM)

### Sheet: Covid19 fda
Drug	rhr contribution	trials.gov entry	weight	filter	drug data	configuration
etoposide	1	Yes
mefloquine	0.5	Yes
thioridazine
prochlorperazine
menadione
colchicine	0.166667	Yes
chlorpromazine	0.142857	Yes
primaquine
methylergometrine
fluphenazine
dihydroergotamine
labetalol
bromocriptine
valproic_acid
irinotecan
propofol	0.0625	Yes
tretinoin	0.0588235	Yes
perphenazine
mebendazole
ivermectin	0.05	Yes
maprotiline
ciclopirox
trifluoperazine
clonidine
alprostadil
daunorubicin
felodipine
phenoxybenzamine
mometasone
digoxin
pimozide
rosiglitazone
ticlopidine
isotretinoin	0.0294118	Yes
loperamide
triprolidine
estradiol	0.027027	Yes
mitoxantrone
ritodrine
tamoxifen	0.025	Yes
cyproheptadine
paclitaxel
aciclovir
miconazole
econazole
dienestrol
amitriptyline
desipramine
disulfiram
podophyllotoxin
protriptyline
baclofen
diethylstilbestrol
clotrimazole
fulvestrant
terbutaline
pergolide
deferoxamine	0.0172414	Yes
ipratropium_bromide
ifosfamide
haloperidol
captopril	0.016129	Yes
cefoperazone
azacitidine
etacrynic_acid
clomipramine
alfuzosin
chlortetracycline
doxorubicin
carmustine
nilutamide
mifepristone
trimipramine
testosterone
methotrexate	0.0133333	Yes
tacrine
verapamil	0.012987	Yes
bisacodyl
nortriptyline
co_dergocrine_mesilate
fluoxetine	0.0123457	Yes
sirolimus	0.0121951	Yes
dexamethasone	0.0120482	Yes
vigabatrin
triamterene
dobutamine
fluorometholone
bepridil
trifluridine
aztreonam
oxybutynin
ethosuximide
amoxapine
nifedipine
trimethobenzamide
metformin
dexverapamil	0.0103093	Yes
levodopa
fluticasone
metronidazole
ciclacillin
imipramine
triamcinolone
selegiline
pyrimethamine
prilocaine
pioglitazone	0.00934579	Yes
methyldopa
raloxifene
nicardipine
dipyridamole	0.00900901	Yes
zalcitabine
metoclopramide
oxaprozin
amantadine
prednisone	0.00862069	Yes
ethambutol
acebutolol
metolazone
diltiazem	0.00833333	Yes
loxapine
amikacin
budesonide	0.00813008	Yes
pinacidil
metoprolol
chlorpropamide
acetohexamide
doxycycline	0.0078125	Yes
droperidol
naphazoline
copper_sulfate
metrizamide
buspirone
tranexamic_acid	0.00746269	Yes
edrophonium_chloride
iopamidol
tetracycline
betaxolol
ketoprofen
cefotetan
propylthiouracil
cefixime
flurbiprofen
levothyroxine_sodium
norethisterone
cefadroxil
letrozole
neostigmine_bromide
diphenhydramine
salbutamol
naftifine
mafenide
albendazole
bisoprolol
rifabutin
isoniazid
halcinonide
levonorgestrel
glimepiride
tubocurarine_chloride
diethylcarbamazine
riluzole
disopyramide
naloxone
tolbutamide
benzonatate
vidarabine
nafcillin
primidone
cyclopentolate
moracizine
bupivacaine
fluocinonide
methocarbamol
cinoxacin
guanabenz
atovaquone	0.00564972	Yes
atropine
bendroflumethiazide
amoxicillin	0.00555556	Yes
bumetanide
azathioprine
tropicamide
clofazimine
trichlormethiazide
clofibrate
cefuroxime
ascorbic_acid	0.00531915	Yes
gemfibrozil
piroxicam
glipizide
netilmicin
proguanil
guaifenesin
reserpine
dicloxacillin
guanfacine
fludrocortisone
betamethasone
sulindac
			pvalue	fdaonly	CMAP	('pbmc', 'CMAPupdown', 6)('balf', 'CMAPupdown', degas)('pbmc', 'CMAPupdown', clex3380)('balf', 'CMAPupdown', clex3380)('cells', 'CMAPupdown', 1)('pbmc','CMAPupdown', c&pd7j8)('balf', 'CMAPupdown', c&pd7j8)('cells', 'CMAPupdown', 3)('pbmc', 'CMAPupdown', clex1890)('balf', 'CMAPupdown', clex1890)('cells', 'CMAPupdown', 0)
