## Supplementary_Tables for "Drug Repositioning by Merging Active Subnetworks Validated in Cancer and COVID-19": DrugMerge-arthritis-table-1-semicolon-2021-03-30-S2.csv

weight;fda status;drug data;algorithms;reverse hit ranking;z-score	p-value;prec@20;z-score	p-value
score;fdaonly;GEO;('arth'	'MD'	'GEO'	'filter');1.45083655084;(3.4608149164014583	0.0005385429336141901);4;(2.394586474695281	0.01663911932957307)
score;fdaonly;GEO;('arth'	'cpd05j08'	'GEO'	'filter')('arth'	'MD'	'GEO'	'filter');1.44525618758;(3.4426796429444906	0.0005759811757518859);4;(2.394586474695281	0.01663911932957307)
score;fdaonly;DM;('arth'	'MD'	'DM'	'filter');1.26148781376;(3.2770245268692544	0.0010490725603342146);2;(0.9295952986985377	0.3525806625103636)
score;nofda;GEO;('arth'	'cpd05j08'	'GEO'	'filter')('arth'	'MD'	'GEO'	'filter');1.40977597146;(2.900115338802455	0.0037302537144654154);3;(1.165104819628524	0.24397656621224362)
pvalue;nofda;L1000;('arth'	'L1000updown'	1)('arth'	'L1000updown'	0);0.31978021978;(2.736799436977976	0.006204010449832984);3;(8.458453853823286	2.709458001955713e-17)
pvalue;nofda;GEO;('arth'	'GEO'	3);1.26604645355;(2.4634759388379495	0.013759713051115294);4;(2.0380321368948398	0.04154671905701738)
pvalue;fdaonly;GEO;('arth'	'GEO'	1)('arth'	'GEO'	3);1.028110482;(2.087023909386479	0.03688597333206073);4;(2.394586474695281	0.01663911932957307)
pvalue;nofda;DM;('arth'	'DM'	1);0.674929495383;(1.7741527113329136	0.07603789378374218);4;(3.939311418691009	8.171580410878844e-05)
score;nofda;DM;('arth'	'MD'	'DM'	'filter');0.674387858835;(1.7718471542554393	0.07641993265081629);2;(1.5293791602136249	0.1261704756549828)
pvalue;fdaonly;DM;('arth'	'DM'	2)('arth'	'DM'	1);0.557110838753;(0.7447357757444085	0.4564314671144454);3;(1.9415649249760663	0.05218979250308212)
pvalue;fdaonly;L1000;('arth'	'L1000updown'	1)('arth'	'L1000updown'	0);0.31978021978;(0.2004400606320832	0.8411364312876386);3;(2.529715387540607	0.011415508436018853)
