## Supplementary_Tables for "Drug Repositioning by Merging Active Subnetworks Validated in Cancer and COVID-19": DrugMerge-asthma-table-1-semicolon-2021-03-30-S1.csv

weight;fda status;drug data;algorithms;reverse hit ranking;z-score	p-value;prec@20;z-score	p-value
score;fdaonly;GEO;('asth'	'cpd05j08'	'GEO'	'filter');1.0;(4.439421985974373	9.020080344937363e-06);1;(0.6800000712220426	0.496504415810355)
score;nofda;GEO;('asth'	'cpd05j08'	'GEO'	'filter');1.0;(4.941221760597738	7.763454624953001e-07);1;(0.8788077426191548	0.37950552748181265)
pvalue;fdaonly;GEO;('asth'	'GEO'	0);1.0;(4.439421985974373	9.020080344937363e-06);1;(0.6800000712220426	0.496504415810355)
pvalue;nodfa;GEO;('asth'	'GEO'	0);1.0;(4.941221760597738	7.763454624953001e-07);1;(0.8788077426191548	0.37950552748181265)
