## Supplementary_Tables for "Drug Repositioning by Merging Active Subnetworks Validated in Cancer and COVID-19": DrugMerge-colorecatal-cancer-tabel-1-semicolon-2020-04-11-S3.csv

weight;fda status;drug data;algorithms;reverse hit ranking;z-score	p-value;prec@20;z-score	p-value
pvalue;nofda;L1000;('crc'	'L1000updown'	2)('crc'	'L1000updown'	0);0.962043256434;(11.716048385888342	1.0547830354501848e-31);4;(14.134029488599072	2.3434240377476414e-45)
score;fdaonly;L1000;('crc'	'MD'	'L1000'	'filter')('crc'	'cpd07j08'	'L1000'	'filter');1.46385005986;(7.631437521479528	2.321503445277104e-14);3;(4.257416945465834	2.0680245009865835e-05)
score;fdaonly;CMAP;('crc'	'MD'	'CMAP'	'filter');1.0753554129;(6.310707416505473	2.7776287367228694e-10);2;(3.1348408170806703	0.0017194738820626165)
pvalue;fdaonly;L1000;('crc'	'L1000updown'	2)('crc'	'L1000updown'	0);0.962043256434;(4.751962384696284	2.0145185561622673e-06);4;(5.894664602691144	3.7544317944172625e-09)
score;nofda;L1000;('crc'	'MD'	'L1000'	'filter');0.368060233516;(4.21236586298083	2.5270978688694245e-05);2;(6.927128801972107	4.294675430780401e-12)
pvalue;nofda;CMAP;('crc'	'CMAPupdown'	1);0.525097923154;(3.7610922719082605	0.00016917300474718304);1;(1.9398505506984132	0.052397855138174104)
score;nofda;CMAP;('crc'	'MD'	'CMAP'	'nofilter');0.404842997578;(2.7651256962035737	0.00569008653696437);2;(4.310002118538126	1.632529820957694e-05)
pvalue;fdaonly;CMAP;('crc'	'CMAPupdown'	1);0.525097923154;(2.7379655342579587	0.006182055439538332);1;(1.2827876116662147	0.19956649548390393)
score;nofda;GEO;('crc'	'MD'	'GEO'	'nofilter');1.0;(1.8553067065732352	0.06355244105682852);1;(-0.4710253425957485	0.6376226374941747)
score;fdaonly;GEO;('crc'	'MD'	'GEO'	'nofilter');1.0;(2.2727522132656586	0.023041116235177444);1;(-0.2864687255655653	0.7745191435802372)
