## Supplementary_Tables for "Drug Repositioning by Merging Active Subnetworks Validated in Cancer and COVID-19": DrugMerge-covid19-table-4-semicolon-2021-03-28-S5.csv

weight;fda status;drug data;algorithms;reverse hit ranking;z-score	p-value;prec@20;z-score	p-value
pvalue;nofda;L1000;('balf'	'L1000updown'	4); 1.71894233062;(9.549944584377661	1.2976568210844074e-21);5;(8.104161433724316	5.311054775805313e-16)
pvalue;nofda;CMAP;('pbmc'	'CMAPupdown'	6)('balf'	'CMAPupdown'	6);2.40326372742;(6.888804087935099	5.62633589432634e-12);5;(3.855908720885817	0.00011530050846503093)
pvalue;nofda;CMAP;('pbmc'	'CMAPupdown'	6)('balf'	'CMAPupdown'	6)('pbmc'	'CMAPupdown'	1)('balf'	'CMAPupdown'	1)('cells'	'CMAPupdown'	1)('pbmc'	'CMAPupdown'	3)('balf'	'CMAPupdown'	3)('cells'	'CMAPupdown'	3)('pbmc'	'CMAPupdown'	0)('balf'	'CMAPupdown'	0)('cells'	'CMAPupdown'	0);2.33047863138;(6.6352888734214615	3.238676288378672e-11);7;(5.8330950201811795	5.440856237891178e-09)
score;nofda;CMAP;('pbmc'	'MD'	'CMAP'	'filter');2.20321254019;(6.192012816094243	5.940072078205051e-10);6;(4.844501870533499	1.269297224098972e-06)
pvalue;nofda;CMAP;('pbmc'	'CMAPupdown'	4);2.11800186122;(5.895218489606961	3.7418592897118124e-09);7;(5.8330950201811795	5.440856237891178e-09)
score;nofda;CMAP;('pbmc'	'cpd05j08'	'CMAP'	'filter')('balf'	'cpd05j08'	'CMAP'	'filter')('cells'	'cpd05j08'	'CMAP'	'filter');2.10748005724;(5.858570363310051	4.6686879803768664e-09);5;(3.855908720885817	0.00011530050846503093)
pvalue;nofda;L1000;('cells'	'L1000updown'	0)('cells'	'L1000updown'	1)('cells'	'L1000updown'	2);1.08251764901;(5.672134909611473	1.4102884315498324e-08);4;(6.36508965687121	1.9517569393852497e-10)
pvalue;nofda;CMAP;('balf'	'CMAPupdown'	0);2.02014092543;(5.5543624974287535	2.786267378702168e-08);6;(4.844501870533499	1.269297224098972e-06)
pvalue;nofda;L1000;('pbmc'	'L1000updown'	0)('balf'	'L1000updown'	0)('cells'	'L1000updown'	0)('pbmc'	'L1000updown'	4)('balf'	'L1000updown'	4)('cells'	'L1000updown'	4);1.00395383102;(5.193436420517591	2.0644746626113792e-07);4;(6.36508965687121	1.9517569393852497e-10)
pvalue;nofda;DM;('cells'	'DM'	3)('cells'	'DM'	4)('cells'	'DM'	5);2.66166381145;(4.990619381047068	6.018598933929228e-07);10;(5.838687492357217	5.261365137850947e-09)
pvalue;nofda;L1000;('pbmc'	'L1000updown'	4)('balf'	'L1000updown'	4)('cells'	'L1000updown'	4);0.927783463591;(4.729321504353232	2.252714092053751e-06);6;(9.843233210577422	7.331602653788924e-23)
pvalue;nofda;L1000;('pbmc'	'L1000updown'	3);0.8879130706;(4.486386558322246	7.244125946520865e-06);6;(9.843233210577422	7.331602653788924e-23)
pvalue;nofda;CMAP;('cells'	'CMAPupdown'	1)('cells'	'CMAPupdown'	5); 1.62374607386;(4.173693496621598	2.9970089272766482e-05);6;(4.844501870533499	1.269297224098972e-06)
score;nofda;CMAP;('pbmc'	'cpd05j08'	'CMAP'	'filter')('balf'	'cpd05j08'	'CMAP'	'filter')('cells'	'cpd05j08'	'CMAP'	'filter')('pbmc'	'MD'	'CMAP'	'filter')('balf'	'MD'	'CMAP'	'filter')('cells'	'MD'	'CMAP'	'filter');1.59233505167;(4.06428686721959	4.817954082467225e-05);3;(1.8787224215904539	0.060282404641889685)
score;nofda;CMAP;('balf'	'cpd07j08'	'CMAP'	'filter');1.52752789483;(3.838559332890745	0.0001237583111623408);4;(2.8673155712381355	0.004139700048007778)
pvalue;fdaonly;CMAP;('pbmc'	'CMAPupdown'	6)('balf'	'CMAPupdown'	6)('pbmc'	'CMAPupdown'	1)('balf'	'CMAPupdown'	1)('cells'	'CMAPupdown'	1)('pbmc'	'CMAPupdown'	3)('balf'	'CMAPupdown'	3)('cells'	'CMAPupdown'	3)('pbmc'	'CMAPupdown'	0)('balf'	'CMAPupdown'	0)('cells'	'CMAPupdown'	0); 2.33047863138;(3.682360765543228	0.0002310840816751525);7;(3.1674169295301633	0.0015379964333127208)
pvalue;fdaonly;CMAP;('pbmc'	'CMAPupdown'	1)('balf'	'CMAPupdown'	1)('cells'	'CMAPupdown'	1);2.30167759417;(3.6119116512807268	0.00030394812543750463);6;(2.4700659574997537	0.013508814205449634)
pvalue;fdaonly;DM;('cells'	'DM'	3)('cells'	'DM'	4);2.63125343149;(3.5862429242997274	0.0003354764645268901);9;(3.7074616202766495	0.0002093471315567809)
score;fdaonly;CMAP;('pbmc'	'cpd05j08'	'CMAP'	'filter')('balf'	'cpd05j08'	'CMAP'	'filter')('cells'	'cpd05j08'	'CMAP'	'filter')('pbmc'	'cpd07j08'	'CMAP'	'filter')('balf'	'cpd07j08'	'CMAP'	'filter')('cells'	'cpd07j08'	'CMAP'	'filter');2.19670178704;(3.3551343492509513	0.0007932644886690432);8;(3.8647679015605734	0.00011119488448564382)
score;fdaonly;CMAP;('balf'	'cpd05j08'	'CMAP'	'filter');2.16959016;(3.2888176375219755	0.0010060918814136966);7;(3.1674169295301633	0.0015379964333127208)
score;fdaonly;CMAP;('pbmc'	'cpd07j08'	'CMAP'	'filter')('balf'	'cpd07j08'	'CMAP'	'filter')('cells'	'cpd07j08'	'CMAP'	'filter');2.16392268451;(3.274954641728189	0.0010567893999482794);6;(2.4700659574997537	0.013508814205449634)
pvalue;fdaonly;CMAP;('pbmc'	'CMAPupdown'	4);2.11800186122;(3.1626294743096564	0.0015635119203982696);7;(3.1674169295301633	0.0015379964333127208)
score;fdaonly;DM;('cells'	'MD'	'DM'	'filter');2.439285714;(3.1593722641102056	0.0015810939215279895);6;(1.8108677895642238	0.07016131966959482)
pvalue;nofda;GEO;('balf'	'GEO'	4); 3.40134274303;(3.0695321187112916	0.0021439435137528226);12;(3.0218212160432434	0.0025125889980303078)
score;fdaonly;CMAP;('pbmc'	'cpd05j08'	'CMAP'	'filter');2.060525126;(3.022037833313143	0.0025107916510095072);7;(3.1674169295301633	0.0015379964333127208)
pvalue;fdaonly;CMAP;('balf'	'CMAPupdown'	0);2.02014092543;(2.9232555866175316	0.003463920536931573);6;(2.4700659574997537	0.013508814205449634)
score;nofda;GEO;('pbmc'	'cpd07j08'	'GEO'	'filter')('balf'	'cpd07j08'	'GEO'	'filter')('cells'	'cpd07j08'	'GEO'	'filter')('pbmc'	'MD'	'GEO'	'filter')('balf'	'MD'	'GEO'	'filter')('cells'	'MD'	'GEO'	'filter');3.27185704876;(2.8357864809795483	0.004571299630984743);11;(2.499285085764055	0.012444415522762795)
score;fdaonly;L1000;('cells'	'cpd07j08'	'L1000'	'nofilter');2.026639621;(2.670060243326096	0.007583763899103735);5;(1.5649412557557665	0.11759668403380345)
pvalue;fdaonly;GEO;('balf'	'GEO'	4);3.40134274303;(2.5811006156857084	0.009848587332602876);12;(2.3855455603397	0.017053809849253136)
pvalue;nofda;GEO;('pbmc'	'GEO'	4)('balf'	'GEO'	4)('cells'	'GEO'	4)('pbmc'	'GEO'	6)('balf'	'GEO'	6)('pbmc'	'GEO'	1)('balf'	'GEO'	1)('cells'	'GEO'	1)('pbmc'	'GEO'	0)('balf'	'GEO'	0)('cells'	'GEO'	0)('pbmc'	'GEO'	3)('balf'	'GEO'	3)('cells'	'GEO'	3);3.07655544911;(2.483230955677583	0.013019664364676829);9;(1.4542128252056783	0.14588731034268873)
pvalue;nofda;GEO;('pbmc'	'GEO'	1)('balf'	'GEO'	1)('cells'	'GEO'	1);3.02301417553;(2.3865790497851718	0.017005950888828832);12;(3.0218212160432434	0.0025125889980303078)
score;fdaonly;GEO;('pbmc'	'cpd07j08'	'GEO'	'filter')('balf'	'cpd07j08'	'GEO'	'filter')('cells'	'cpd07j08'	'GEO'	'filter')('pbmc'	'MD'	'GEO'	'filter')('balf'	'MD'	'GEO'	'filter')('cells'	'MD'	'GEO'	'filter');3.26869953113;(2.3477480565427467	0.01888729205135538);12;(2.3855455603397	0.017053809849253136)
pvalue;nofda;GEO;('pbmc'	'GEO'	3);2.95457669332;(2.263036730963126	0.023633425129732443);11;(2.499285085764055	0.012444415522762795)
score;fdaonly;DM;('pbmc'	'MD'	'DM'	'filter')('balf'	'MD'	'DM'	'filter')('cells'	'MD'	'DM'	'filter');2.02187431763;(2.231191833266149	0.02566842471151592);3;(-0.08572604114820175	0.9316842004842749)
score;nofda;GEO;('pbmc'	'MD'	'GEO'	'filter')('balf'	'MD'	'GEO'	'filter')('cells'	'MD'	'GEO'	'filter');2.9205209666;(2.201559842677447	0.027696415176787722);10;(1.9767489554848667	0.048070014109496594)
pvalue;nofda;DM;('pbmc'	'DM'	4)('balf'	'DM'	4)('cells'	'DM'	4);1.54757427696;(2.0927376368010986	0.036372581539344306);2;(-0.08402853361853105	0.9330337454421396)
pvalue;nofda;DM;('pbmc'	'DM'	4)('balf'	'DM'	4)('cells'	'DM'	4)('pbmc'	'DM'	1)('balf'	'DM'	1)('cells'	'DM'	1);1.53588680409;(2.0623371050540547	0.039175652736597594);2;(-0.08402853361853105	0.9330337454421396)
pvalue;fdaonly;GEO;('pbmc'	'GEO'	4)('balf'	'GEO'	4)('cells'	'GEO'	4)('pbmc'	'GEO'	6)('balf'	'GEO'	6)('pbmc'	'GEO'	1)('balf'	'GEO'	1)('cells'	'GEO'	1)('pbmc'	'GEO'	0)('balf'	'GEO'	0)('cells'	'GEO'	0)('pbmc'	'GEO'	3)('balf'	'GEO'	3)('cells'	'GEO'	3);3.07655544911;(2.0097185967357736	0.04446098056991877);9;(0.8532818869125393	0.3935030022271139)
score;nofda;GEO;('pbmc'	'cpd05j08'	'GEO'	'filter');2.79613836574;(1.9770262328054216	0.048038665041447694); 11;(2.499285085764055	0.012444415522762795)
pvalue;fdaonly;CMAP;('cells'	'CMAPupdown'	1)('cells'	'CMAPupdown'	5);1.62374607386;(1.9536493190932118	0.05074270376745111);6;(2.4700659574997537	0.013508814205449634)
pvalue;fdaonly;L1000;('balf'	'L1000updown'	4);1.71894233062;(1.9449988790002735	0.05177511322849084);5;(1.5649412557557665	0.11759668403380345)
pvalue;fdaonly;GEO;('pbmc'	'GEO'	1)('balf'	'GEO'	1)('cells'	'GEO'	1);3.02301417553;(1.915526115795752	0.05542544186843193);12;(2.3855455603397	0.017053809849253136)
score;fdaonly;GEO;('pbmc'	'MD'	'GEO'	'filter')('balf'	'MD'	'GEO'	'filter')('cells'	'MD'	'GEO'	'filter');2.96879411671;(1.820139481973293	0.06873776635960371);11;(1.8747910025306465	0.060821481479785916)
pvalue;fdaonly;GEO;('pbmc'	'GEO'	3);2.95457669332;(1.7951274810923132	0.0726333912277882);11;(1.8747910025306465	0.060821481479785916)
score;fdaonly;L1000;('balf'	'cpd07j08'	'L1000'	'filter') ;1.655149148;(1.7946759035322961	0.07270535190102788);5;(1.5649412557557665	0.11759668403380345)
score;fdaonly;GEO;('balf'	'MD'	'GEO'	'filter');2.933417909;(1.7579038924304375	0.07876386342941796);12;(2.3855455603397	0.017053809849253136)
score;nofda;GEO;('balf'	'MD'	'GEO'	'filter');2.61542887402;(1.6508121623994507	0.0987769358831301);12;(3.0218212160432434	0.0025125889980303078)
score;fdaonly;GEO;('pbmc'	'cpd05j08'	'GEO'	'filter');2.848649472;(1.6087750256676547	0.10766554368320543);13;(2.8963001181487535	0.003775910986630484)
pvalue;nofda;GEO;('cells'	'GEO'	2)('cells'	'GEO'	0);2.53726009431;(1.509703050956038	0.13111921243731067);10;(1.9767489554848667	0.048070014109496594)
pvalue;nofda;DM;('pbmc'	'DM'	5);1.21833723399;(1.2363522325771361	0.21632766353942445);5;(2.1369899761223747	0.03259880692332852)
pvalue;fdaonly;L1000;('cells'	'L1000updown'	0)('cells'	'L1000updown'	1);0.9622721198;(0.16197266493861304	0.8713273798166754);6;(2.236719605976095	0.02530467177262636)
pvalue;fdaonly;L1000;('pbmc'	'L1000updown'	4)('balf'	'L1000updown'	4)('cells'	'L1000updown'	4);0.927783463591;(0.08070320668647041	0.9356779865705276);6;(2.236719605976095	0.02530467177262636)
pvalue;fdaonly;L1000;('pbmc'	'L1000updown'	3);0.8879130706;(-0.013247836782595035	0.989430064747766);6;(2.236719605976095	0.02530467177262636)
