## Supplementary_Tables for "Drug Repositioning by Merging Active Subnetworks Validated in Cancer and COVID-19": DrugMerge-prostate-cancer-table-1-semicolon-2021-03-30-S4.csv

weight;fda status;drug data;algorithms;reverse hit ranking;z-score	p-value;prec@20;z-score	p-value
pvalue;nofda;L1000;('prc'	'L1000updown'	3)('prc'	'L1000updown'	2)('prc'	'L1000updown'	1)('prc'	'L1000updown'	0);1.7031961947;(16.681654727288667	1.7821326911764408e-62);5;(13.969667592937318	2.3873831591626674e-44)
pvalue;nofda;L1000;('prc'	'L1000updown'	2);1.58940932134;(15.530466025087636	2.1580577974801034e-54);6;(16.834071168285497	1.3732640484952343e-63)
score;fdaonly;L1000;('prc'	'MD'	'L1000'	'filter');2.1122616599;(7.63121091497284	2.3255883777330097e-14);5;(4.895464408716668	9.807384148483389e-07)
pvalue;fdaonly;L1000;('prc'	'L1000updown'	3)('prc'	'L1000updown'	2);1.72748801528;(6.040420477572235	1.5371312760763082e-09);6;(6.060571259636805	1.356389415546082e-09)
pvalue;fdaonly;L1000;('prc'	'L1000updown'	3)('prc'	'L1000updown'	2)('prc'	'L1000updown'	1)('prc'	'L1000updown'	0);1.7031961947;(5.939989493218327	2.8504034454802494e-09);5;(4.895464408716668	9.807384148483389e-07)
pvalue;fdaonly;L1000;('prc'	'L1000updown'	2);1.58933435882;(5.4692443623365685	4.5195827480628065e-08);6;(6.060571259636805	1.356389415546082e-09)
score;fdaonly;CMAP;('prc'	'cpd07j08'	'CMAP'	'nofilter');1.33477856137;(4.812720761226823	1.4888925825809306e-06);2;(1.609524009527722	0.10750180937631228)
pvalue;fdaonly;GEO;('prc'	'GEO'	1)('prc'	'GEO'	2)('prc'	'GEO'	3)('prc'	'GEO'	0);1.92424242424;(4.222517610487359	2.4158851612660814e-05);6;(3.5335827288650714	0.0004099677637035474)
score;nofda;L1000;('prc'	'MD'	'L1000'	'filter');0.468960905566;(4.194821415340521	2.7308666010341983e-05);2;(5.376456866892779	7.59658869333961e-08)
score;fdaonly;GEO;('prc'	'MD'	'GEO'	'filter');1.79406932936;(3.8406494363788464	0.0001227092463702098);5;(2.683937095327019	0.007276079496099636)
score;nofda;GEO;('prc'	'MD'	'GEO'	'filter');1.76157219973;(3.405946142710381	0.0006593518492771874);5;(2.4468583978843443	0.014410744327087553)
pvalue;nofda;GEO;('prc'	'GEO'	1);1.48072009053;(2.62223316847465	0.00873556428580113);5;(2.4468583978843443	0.014410744327087553)
