## Supplementary_Tables for "Drug Repositioning by Merging Active Subnetworks Validated in Cancer and COVID-19": Summary-four-diseases-CMAPalg-vs-DrugMerge-2021-04-15-S6.xlsx

### Sheet: Sheet1
Disease	method	data	filters	Reciprocal Hit-Rank	rhr (z-score, p-value)	prec@20	prec@20 (z-score, p-value)	alg.	weight	file
Asthma
	our pipeline:DrugMerge	GEO	fda drugs only	1.0	(4.439421985974373, 9.020080344937363e-06)	1	(0.6800000712220426, 0.496504415810355)	several	p-score, p-value	DrugMerge-arthma-table-1-semicolon-2021-03-30
	CMAP alg	CMAP	fda drugs only , pval <0.05	0.166209	(0.10071979165262201, 0.9197728998005807)	1	(0.8716024889007778, 0.3834252724276793)
Arthritis
	our pipeline:DrugMerge	GEO	fda drugs only	1.45084	(3.4608149164014583, 0.0005385429336141901)	4	(2.394586474695281, 0.01663911932957307)	MD	p-score	DrugMerge-arthritis-table-1-semicolon-2021-03-30
	CMAP alg	CMAP	fda drugs only	0.119698	(-0.7243072170242036, 0.46887714724277774)	0	(-1.00002154405154, 0.31730008191570347)
Colorectal cancer
	our pipeline:DrugMerge	CMAP	fda drugs only	1.07536	(6.310707416505473, 2.7776287367228694e-10)	2	(3.1348408170806703, 0.0017194738820626165)	MD	p-score	DrugMerge-coloractal-cancer-table-1-semicolon-2021-04-11
	CMAP alg	CMAP	fda drugs only pval<0.05	0.0926316	(-0.06997556494629487, 0.9442131083000856)	1	(1.2827876116662147, 0.19956649548390393)
Prostate cancer
	our pipeline:DrugMerge	CMAP	fda drugs only	1.33478	(4.812720761226823, 1.4888925825809306e-06)	2	(1.609524009527722, 0.10750180937631228)	core&peel	p-score	DrugMerge-prostate-cancer-table-1-semicolon-2021-03-30
	CMAP alg	CMAP	no fda pval <0.05	0.101397	(-0.14586191853433622, 0.8840303946059321)	1	(1.2216035634348388, 0.22185758043394388)
