## Supplementary_Tables for "Drug Repositioning by Merging Active Subnetworks Validated in Cancer and COVID-19": Summary-table-comparative-results-2021-04-16-S8.xlsx

### Sheet: Covid19
Paper	data	filter	Reciprocal Hit-Rank	rhr (z-score, p-value)	prec@20	prec@20 (z-score, p-value)	reference
Taguchi et al 2020	GEO	nofda	0.614	(-1.9612445584286857, 0.049850501270581105)	3	(-1.6810039564694519, 0.09276214607033685)	https://doi.org/10.1371/journal.pone.0238907
	DM	nofda	0.539	(-0.5294717726916981, 0.5964782207583168)	2	(-0.08402853361853105, 0.9330337454421396)
	L1000	nofda	0.094	(-0.3489642158045442, 0.7271161744700938)	0	(-0.5911974505412133, 0.5543881307659035)
Mousavi et al 2020	Cmap 1 (pbmc)	nofda	0.558	(0.4644991427470373, 0.6422901735643252)	2	(0.8901292719427725, 0.373396476876808)	doi:10.1016/j.meegid.2020.104610
Mousavi et al 2020	Cmap 2 (balf)	nofda	0.552	(0.4429321773146215, 0.6578147923444639)	2	(0.8901292719427725, 0.373396476876808)
Gysi et al 2020	PPI-DrugBank	nofda , positive	2.017		6		https://arxiv.org/abs/2004.07229
Zhou et al 2020		nofda	0.15		2		doi.org/10.1038/s41421-020-0153-3
Taguchi et al 2020	GEO	fda drugs only	1.593	(-0.599639314278105, 0.548746640220056)	6	(-0.6789817865146216, 0.497149402379922)	https://doi.org/10.1371/journal.pone.0238907
	DM	fda drugs only	0.939	(-0.1760237427529104, 0.8602752896535499)	4	(0.5464719024226068, 0.5847415966679845)
	L1000	fda drugs only	0.953	(0.14108444046038632, 0.8878032354113339)	4	(0.8931629055354379, 0.371769939735915)
Mousavi et al 2020	Cmap 1 (pbmc)	fda drugs only	0.642	(-0.3193379306218857, 0.7494702726955705)	2	(-0.4456655344123938, 0.6558388642272902)	doi:10.1016/j.meegid.2020.104610
Mousavi et al 2020	Cmap 2 (balf)	fda drugs only	0.642	(-0.3193379306218857, 0.7494702726955705)	2	(-0.4456655344123938, 0.6558388642272902)
Gysi et al 2020	PPI-DrugBank	fda drugs only and positive	2.093		9		https://arxiv.org/abs/2004.07229
Zhou et al 2020		fda drugs only	0.219		2		doi.org/10.1038/s41421-020-0153-3
