## Supplementary_Tables for "Drug Repositioning by Merging Active Subnetworks Validated in Cancer and COVID-19": Table-algorithm-alias-S5.1.csv

	alg	alias
1	('pbmc' 'CMAPupdown' 6)('balf' 'CMAPupdown' 6)('pbmc' 'CMAPupdown' 1)('balf' 'CMAPupdown' 1)('cells' 'CMAPupdown' 1)('pbmc''CMAPupdown' 3)('balf' 'CMAPupdown' 3)('cells' 'CMAPupdown' 3)('pbmc' 'CMAPupdown' 0)('balf' 'CMAPupdown' 0)('cells' 'CMAPupdown' 0)	alg1
2	('pbmc' 'CMAPupdown' 1)('balf' 'CMAPupdown' 1)('cells' 'CMAPupdown' 1)	alg2
3	('cells' 'DM' 3)('cells' 'DM' 4)	alg3
4	('pbmc' 'cpd05j08' 'CMAP' 'filter')('balf' 'cpd05j08' 'CMAP' 'filter')('cells' 'cpd05j08' 'CMAP' 'filter')('pbmc' 'cpd07j08' 'CMAP''filter')('balf' 'cpd07j08' 'CMAP' 'filter')('cells' 'cpd07j08' 'CMAP' 'filter')	alg4
5	('balf' 'cpd05j08' 'CMAP' 'filter')	alg5
6	('pbmc' 'cpd07j08' 'CMAP' 'filter')('balf' 'cpd07j08' 'CMAP' 'filter')('cells' 'cpd07j08' 'CMAP' 'filter')	alg6
7	('pbmc' 'CMAPupdown' 4)	alg7
8	('cells' 'MD' 'DM' 'filter')	alg8
9	('pbmc' 'cpd05j08' 'CMAP' 'filter')	alg9
10	('balf' 'CMAPupdown' 0)	alg10
11	('cells' 'cpd07j08' 'L1000' 'nofilter')	alg11
12	('balf' 'GEO' 4)	alg12
13	('pbmc' 'cpd07j08' 'GEO' 'filter')('balf' 'cpd07j08' 'GEO' 'filter')('cells' 'cpd07j08' 'GEO' 'filter')('pbmc' 'MD' 'GEO''filter')('balf' 'MD' 'GEO' 'filter')('cells' 'MD' 'GEO' 'filter')	alg13
14	('pbmc' 'MD' 'DM' 'filter')('balf' 'MD' 'DM' 'filter')('cells' 'MD' 'DM' 'filter')	alg14
15	('pbmc' 'GEO' 4)('balf' 'GEO' 4)('cells' 'GEO' 4)('pbmc' 'GEO' 6)('balf' 'GEO' 6)('pbmc' 'GEO' 1)('balf' 'GEO' 1)('cells' 'GEO'1)('pbmc' 'GEO' 0)('balf' 'GEO' 0)('cells' 'GEO' 0)('pbmc' 'GEO' 3)('balf' 'GEO' 3)('cells' 'GEO' 3)	alg15
16	('cells' 'CMAPupdown' 1)('cells' 'CMAPupdown' 5)	alg16
17	('balf' 'L1000updown' 4)	alg17
18	('pbmc' 'GEO' 1)('balf' 'GEO' 1)('cells' 'GEO' 1)	alg18
19	('pbmc' 'MD' 'GEO' 'filter')('balf' 'MD' 'GEO' 'filter')('cells' 'MD' 'GEO' 'filter')	alg19
20	('pbmc' 'GEO' 3)	alg20
21	('balf' 'cpd07j08' 'L1000' 'filter')	alg21
22	('balf' 'MD' 'GEO' 'filter')	alg22
23	('pbmc' 'cpd05j08' 'GEO' 'filter')	alg23
24	('cells' 'L1000updown' 0)('cells' 'L1000updown' 1)	alg24
25	('pbmc' 'L1000updown' 4)('balf' 'L1000updown' 4)('cells' 'L1000updown' 4)	alg25
26	('pbmc' 'L1000updown' 3)	alg26
27	('pbmc' 'CMAPupdown' 6)('balf' 'CMAPupdown' 6)	alg27
28	('pbmc' 'MD' 'CMAP' 'filter')	alg28
29	('pbmc' 'cpd05j08' 'CMAP' 'filter')('balf' 'cpd05j08' 'CMAP' 'filter')('cells' 'cpd05j08' 'CMAP' 'filter')	alg29
30	('cells' 'L1000updown' 0)('cells' 'L1000updown' 1)('cells' 'L1000updown' 2)	alg30
31	('pbmc' 'L1000updown' 0)('balf' 'L1000updown' 0)('cells' 'L1000updown' 0)('pbmc' 'L1000updown' 4)('balf' 'L1000updown' 4)('cells''L1000updown' 4)	alg31
32	('cells' 'DM' 3)('cells' 'DM' 4)('cells' 'DM' 5)	alg32
33	('pbmc' 'cpd05j08' 'CMAP' 'filter')('balf' 'cpd05j08' 'CMAP' 'filter')('cells' 'cpd05j08' 'CMAP' 'filter')('pbmc' 'MD' 'CMAP''filter')('balf' 'MD' 'CMAP' 'filter')('cells' 'MD' 'CMAP' 'filter')	alg33
34	('balf' 'cpd07j08' 'CMAP' 'filter')	alg34
35	('pbmc' 'DM' 4)('balf' 'DM' 4)('cells' 'DM' 4)	alg35
36	('pbmc' 'DM' 4)('balf' 'DM' 4)('cells' 'DM' 4)('pbmc' 'DM' 1)('balf' 'DM' 1)('cells' 'DM' 1)	alg36
37	('cells' 'GEO' 2)('cells' 'GEO' 0)	alg37
38	('pbmc' 'DM' 5)	alg38
